# Multi-cohort analysis of host immune response identifies conserved protective and detrimental modules associated with severity irrespective of virus

**DOI:** 10.1101/2020.10.02.20205880

**Authors:** Hong Zheng, Aditya M Rao, Denis Dermadi, Jiaying Toh, Lara Murphy Jones, Michele Donato, Yiran Liu, Yapeng Su, Minas Karagiannis, Theodoros Marantos, Yehudit Hasin-Brumshtein, Yudong D He, Evangelos J Giamarellos-Bourboulis, Jim Heath, Purvesh Khatri

## Abstract

SARS-CoV-2 pandemic, the fourth pandemic of the decade, has underscored gaps in global pandemic preparedness and the need for generalizable tests to avert overwhelming healthcare systems worldwide, irrespective of a virus. We integrated 4,780 blood transcriptome profiles from patients infected with one of 16 viruses across 34 independent cohorts from 18 countries, and 71 scRNA-seq profiles of 264,224 immune cells across three independent cohorts. We found a myeloid cell-dominated conserved host response associated with severity. It showed increased hematopoiesis, myelopoiesis, and myeloid-derived suppressor cells with increased severity. We identified four gene modules that delineate distinct trajectories associated with mild and severe outcomes, and show the interferon response was decoupled from protective host response during severe viral infection. These modules distinguished non-severe from severe viral infection with clinically useful accuracy. Together, our findings provide insights into immune response dynamics during viral infection, and identify factors that may influence patient outcomes.
