## Supplementary tables for "Multi-cohort analysis of host immune response identifies conserved protective and detrimental modules associated with severity irrespective of virus"

### Sheet: Table S1 Dataset Summary
Dataset	# of Viral	# of Healthy	Viruses	Severity Scaled Score	RNA-Seq or Microarray	Cross sectional or longitudinal	Country	Description	Sample Type	Age group (range)	Year(s) enrolled	Platform manufacturer	platform id	Author (PMID)	Year (of public availability)	Used in which analysis?
																COCONUT Severity	trajectory mapping	viral reads	UMAP projection	immuno States	SoM validation
E-MTAB-5195	60	4	RSV	0,3,4,5	Microarray	Longitudinal	Netherlands	respiratory syncytial virus infected infants	WB	Child (0-2 years)	Unknown	Affymetrix	A-AFFY-44	Jong et al. (27833115)	2016					M vs H, S vs H, S vs M
GSE101702	107	52	Influenza	0,3,5	Microarray	Cross-sectional	Australia, Canada, Germany	influenza patients with varying severity of infection	WB	Adult (17-90 years)	2009-2016	Agilent	GPL21185	Tang et al. (31366921), Zerbib et al. (32066441)	2017					M vs H, S vs H, S vs M
GSE103842	62	12	RSV	0,4	Microarray	Cross-sectional	USA	RSV infected infants	WB	Child (0-2 years)	2004-2011	Illumina	GPL10558	Rodriguez-Fernandez et al. (29045741)	2017					S vs H
GSE111368	228	130	Influenza	0,3,4,5	Microarray	Longitudinal	UK	patients with severe influenza with or without bacterial co-infection	WB	Adult (18-71 years)	2009-2011	Illumina	GPL10558	Dunning et al. (29777224)	2018					M vs H, S vs H, S vs M
GSE117827	18	6	Rhinovirus, RSV, Enterovirus, Coxsackievirus	0,1,3	Microarray	Cross-sectional	USA	children with acute viral infection	WB	Child (0-11 years)	2016-2017	Affymetrix	GPL23126	Yu et al. (30339221)	2018					M vs H
GSE17156 (Influenza Cohort)	17	17	Influenza	0,1,2	Microarray	Longitudinal	USA, UK	Influenza challenge study	WB	Adult (>18 years)	Unknown	Affymetrix	GPL571	Zaas et al. (19664979)	2009					M vs H
GSE17156 (Rhinovirus Cohort)	20	19	Rhinovirus	0,1,2	Microarray	Longitudinal	USA, UK	Rhinovirus challenge study	WB	Adult (>18 years)	Unknown	Affymetrix	GPL571	Zaas et al. (19664979)	2009					M vs H
GSE17156 (RSV Cohort)	20	20	RSV	0,1,2	Microarray	Longitudinal	USA, UK	RSV challenge study	WB	Adult (>18 years)	Unknown	Affymetrix	GPL571	Zaas et al. (19664979)	2009					M vs H
GSE20346	19	18	Influenza	0,5	Microarray	Longitudinal	Australia	adults with CAP	WB	Adult (21-75 years)	2009	Illumina	GPL6947	Parnell et al. (21408152)	2010					S vs H
GSE21802	36	4	Influenza	0,4,5,6	Microarray	Cross-sectional	Spain	patients attending to the participants ICUs with primary viral pneumonia during the acute phase of influenza virus illness with acute respiratory distress and unequivocal alveolar opacification involving two or more lobes with negative respiratory and blood bacterial cultures at admission	WB	Adult (18-65 years)	2009	Illumina	GPL6102	Bermejo-Martin et al. (20840779)	2010					S vs H
GSE25504	3	6	Rhinovirus, CMV	0,3,4	Microarray	Cross-sectional	UK	Septic neonates	WB	Child (0-1 year)	Unknown	Affymetrix	GPL13667	Smith et al. (25120092), Dickinson et al. (26484146)	2010					M vs H
GSE27131	14	7	Influenza	0,5,6	Microarray	Longitudinal	Norway	patients with documented influenza, bilateral chest infiltrates, and in need of ventilation support, without significant co-morbidity	Leukocytes	Adult (25-59 years)	2009	Affymetrix	GPL6244	Berdal et al. (21781987)	2011					S vs H
GSE38900	202	39	RSV, Rhinovirus, Influenza	0,1,3,4	Microarray	Cross-sectional/Longitudinal	USA, Finland	Children with acute LRTI	WB	Child (0-2 years)	2006-2011	Illumina	GPL10558, GPL6884	Mejias et al. (24265599)	2012					M vs H, S vs H, S vs M
GSE40012	39	36	Influenza	0,5	Microarray	Longitudinal	Australia, Hong Kong	adults with CAP	WB	Adult (22-75 years)	2009	Illumina	GPL6947	Parnell et al. (22898401)	2012					S vs H
GSE4607	7	15	Influenza, Rotavirus, Varicella	0,5,6	Microarray	Cross-sectional	USA	Septic children in PICU	WB	Child (0-10 years)	Unknown	Affymetrix	GPL570	Wong et al. (17374846), Cvijanovich et al. (18460642), Wong et al. (23107287), Wong et al. (18511707)	2006					S vs H
GSE6269	36	6	Influenza	0,3,4	Microarray	Cross-sectional	USA	sepsis patients with influenza or bacterial infection	PBMC	Child (0-18 years)	Unknown	Affymetrix, Illumina	GPL96, GPL570, GPL2507	Ramilo et al. (17105821)	2006					S vs H, S vs M
GSE66099	11	47	Influenza, HSV, Adenovirus, BKV, CMV, HMPV, Parainfluenza	0,4,5,6	Microarray	Cross-sectional	USA	Septic children in PICU	WB	Child (0-10 years)	Unknown	Affymetrix	GPL570	Sweeney et al. (25972003), Alder et al. (27635771)	2015					S vs H
GSE67059	114	37	Rhinovirus	0,1,2,3	Microarray	Cross-sectional	USA, Finland, Spain	Asymptomatic and symptomatic rhinovirus in children	WB	Child (0-2 years)	2007-2011, 2013-2015	Illumina	GPL10558, GPL6947	Heinonen et al. (26571305)	2015					M vs H
GSE68004	19	37	Adenovirus	0,3	Microarray	Cross-sectional	USA	Kawasaki disease compared to other febrile patients	WB	Child (0-16 years)	2007-2013	Illumina	GPL10558	Jaggi et al. (29813106)	2015					M vs H
GSE68310	620	128	Influenza, Rhinovirus, Influenza/Rhinovirus, Rhinovirus/Coronavirus, Rhinovirus/RSV, Influenza/Coronavirus, Coronavirus, RSV, Rhinovirus/Enterovirus, Influenza/RSV, Enterovirus	0,1,2	Microarray	Longitudinal	USA	influenza and other acute respiratory viral infections	WB	Adult (18-49)	2009-2011	Illumina	GPL10558	Zhai et al. (26070066)	2015					M vs H
GSE77087	81	23	RSV	0,2,4	Microarray	Cross-sectional	USA	outpatient and inpatient RSV samples	WB	Child (0-2 years)	2010-2014	Illumina	GPL10558	de Steenhuijsen Piters et al. (27135599)	2016					M vs H, S vs H, S vs M
GSE73072 (DEE4 - H1N1 Cohort)	365	19	Influenza	0,1,2	Microarray	Longitudinal	USA	Duke viral challenge study	WB	Adult (18-41 years)	Unknown	Affymetrix	GPL14604	Liu et al. (26801061)	2015					M vs H
GSE73072 (DEE2 - H3N2 Cohort)	338	17	Influenza	0,1,2	Microarray	Longitudinal	USA	Duke viral challenge study	WB	Adult (18-41 years)	Unknown	Affymetrix	GPL14604	Liu et al. (26801061)	2015					M vs H
GSE73072 (DUKE - HRV Cohort)	445	26	Rhinovirus	0,1,2	Microarray	Longitudinal	USA	Duke viral challenge study	WB	Adult (18-41 years)	Unknown	Affymetrix	GPL14604	Liu et al. (26801061)	2015					M vs H
GSE73072 (DEE1 - RSV Cohort)	399	20	RSV	0,1,2	Microarray	Longitudinal	USA	Duke viral challenge study	WB	Adult (18-41 years)	Unknown	Affymetrix	GPL14604	Liu et al. (26801061)	2015					M vs H
GSE73072 (DEE3 - H1N1 Cohort)	455	22	Influenza	0,1,2	Microarray	Longitudinal	USA	Duke viral challenge study	WB	Adult (18-41 years)	Unknown	Affymetrix	GPL14604	Liu et al. (26801061)	2015					M vs H
GSE73072 (DEE5 - H3N2 Cohort)	461	21	Influenza	0,1,2	Microarray	Longitudinal	USA	Duke viral challenge study	WB	Adult (18-41 years)	Unknown	Affymetrix	GPL14604	Liu et al. (26801061)	2015					M vs H
GSE73072 (UVA - HRV Cohort)	274	20	Rhinovirus	0,1,2	Microarray	Longitudinal	USA	Duke viral challenge study	WB	Adult (18-41 years)	Unknown	Affymetrix	GPL14604	Liu et al. (26801061)	2015					M vs H
SARS-CoV-2	62	24	SARS-CoV-2	0,3,5,6	RNA-Seq	Cross-sectional	Greece	adult patients with community-acquired pneumonia and sepsis by SARS-CoV-2	WB	Adult (>18 years)	2020	Illumina	GPL24676	N/A	2020					M vs H, S vs H, S vs M
GSE61821	402	0	Influenza, Other Viral	2,3,5	Microarray	Longitudinal	Singapore, Thailand, Indonesia, Vietnam	influenza infected patients with different clinical outcomes	WB	Child/Adult (5-73 years)	2008-2010	Illumina	GPL10558	Hoang et al. (25365328)	2014					S vs M
GSE61754	64	22	Influenza	0,1,2	Microarray	Longitudinal	UK	influenza challenge study	WB	Adult (18-45 years)	2005	Illumina	GPL10558	Davenport et al. (25345603)	2014					M vs H
PRJNA507472	39	20	Chikungunya	0,2	RNA-Seq	Cross-sectional	Brazil	adult subjects reporting arbovirus-like symptoms	WB	Adult (>18 years)	2016	Illumina	GPL18460	Soares-Schanoski et al. (31211814)	2018					M vs H
PRJNA352396	174	0	Ebola	1,5,6	RNA-Seq	Longitudinal	Guinea	infected and convalescent Ebola virus patients	WB	Unknown	2013-2016	Illumina	GPL16791	Carroll et al. (28861524)	2016
PRJNA390289 (GSE99992)	86	0	Chikungunya	1,3	RNA-Seq	Longitudinal	Nicaragua	pediatric cases of natural Chikungunya infection	WB	Child (0-14 years)	2014-2015	Illumina	GPL20301	Michlmayr et al. (30150281)	2017

### Sheet: Table S2 scRNAseq datasets
Cohort	sampleID	condition	severityCategory	age	sex
Atlanta	cov1	COVID-19	Fatal	60	F
Atlanta	cov2	COVID-19	Serious	75	F
Atlanta	cov3	COVID-19	Serious	59	M
Atlanta	cov4	COVID-19	Serious	48	M
Atlanta	cov5	COVID-19	Moderate	53	F
Atlanta	cov6	COVID-19	Moderate	75	F
Atlanta	cov7	COVID-19	Moderate	47	F
Atlanta	cov8	COVID-19	No symptoms (Convalescent)	80	M
Atlanta	cov9	COVID-19	No symptoms (Convalescent)	80	F
Atlanta	flu1	Flu A	Serious	65	M
Atlanta	flu2	Flu A	Moderate	75	F
Atlanta	rsv1	RSV	Serious	70	F
Atlanta	rsv2	RSV	Serious	81	F
Atlanta	hd1	Healthy	Healthy	84	F
Atlanta	hd2	Healthy	Healthy	68	F
Atlanta	hd3	Healthy	Healthy	38	M
Atlanta	hd4	Healthy	Healthy	90	M
Atlanta	hd5	Healthy	Healthy	70	F
Stanford	C1_B	COVID-19	Fatal	60-69	M
Stanford	C3	COVID-19	Critical	30-39	M
Stanford	C4	COVID-19	Critical	30-39	M
Stanford	C6	COVID-19	Critical	>80	M
Stanford	C1_A	COVID-19	Serious	60-69	M
Stanford	C2	COVID-19	Serious	40-49	M
Stanford	C5	COVID-19	Serious	50-59	M
Stanford	C7	COVID-19	Moderate	20-29	M
Stanford	H1	Healthy	Healthy	40-49	F
Stanford	H2	Healthy	Healthy	40-49	M
Stanford	H3	Healthy	Healthy	30-39	F
Stanford	H4	Healthy	Healthy	40-49	M
Stanford	H5	Healthy	Healthy	40-49	M
Stanford	H6	Healthy	Healthy	30-39	M
Seattle	22-AC	COVID-19	Critical	55	F
Seattle	22-BL	COVID-19	Critical	55	F
Seattle	13-BL	COVID-19	Critical	71	F
Seattle	08-BL	COVID-19	Critical	78	M
Seattle	03-BL	COVID-19	Critical	64	M
Seattle	03-AC	COVID-19	Critical	64	M
Seattle	02-AC	COVID-19	Critical	39	M
Seattle	16-BL	COVID-19	Serious	37	M
Seattle	16-AC	COVID-19	Serious	37	M
Seattle	15-BL	COVID-19	Serious	67	F
Seattle	15-AC	COVID-19	Serious	67	F
Seattle	13-AC	COVID-19	Serious	71	F
Seattle	12-BL	COVID-19	Serious	73	F
Seattle	12-AC	COVID-19	Serious	73	F
Seattle	09-BL	COVID-19	Serious	65	F
Seattle	09-AC	COVID-19	Serious	65	F
Seattle	07-BL	COVID-19	Serious	57	M
Seattle	07-AC	COVID-19	Serious	57	M
Seattle	06-BL	COVID-19	Serious	26	M
Seattle	05-BL	COVID-19	Serious	75	M
Seattle	05-AC	COVID-19	Serious	75	M
Seattle	04-BL	COVID-19	Serious	76	M
Seattle	04-AC	COVID-19	Serious	76	M
Seattle	02-BL	COVID-19	Serious	39	M
Seattle	01-AC	COVID-19	Moderate	77	F
Seattle	01-BL	COVID-19	Moderate	77	F
Seattle	06-AC	COVID-19	Moderate	26	M
Seattle	10-BL	COVID-19	Moderate	40	F
Seattle	11-AC	COVID-19	Moderate	89	M
Seattle	11-BL	COVID-19	Moderate	89	M
Seattle	17-AC	COVID-19	Moderate	57	M
Seattle	17-BL	COVID-19	Moderate	57	M
Seattle	10-AC	COVID-19	Mild	40	F
Seattle	h-1	Healthy	Healthy	-	-
Seattle	h-2	Healthy	Healthy	-	-
Seattle	h-3	Healthy	Healthy	-	-
Seattle	h-4	Healthy	Healthy	-	-
Seattle	h-5	Healthy	Healthy	-	-
Seattle	h-6	Healthy	Healthy	-	-

### Sheet: Table S3 deconvolution Datasets
Table_S3: Number of cohorts and sample counts used in each meta-analysis of estimated relative cell proportions.
Meta-analysis	Number of dataset subsets	Number of independent cohorts	Total number of samples	Number of samples per group
Non-severe viral infection vs healthy controls	25	23	3666	1092 non-severe 2574 healthy
Severe viral infection vs healthy controls	15	14	816	399 severe 417 healthy
Severe viral infection vs non-severe viral infection	9	8	610	254 severe 356 non-severe
Total number of dataset subsets:		37
Total number of independent cohorts:		32
Total number of unique samples:		4357

### Sheet: Table S4 deconvolution results
Table_S4: Summary effect sizes, p-values, and FDRs of significantly different immune cell subtypes from meta-analyses of relative immune cell proportions comparing various viral infection severity levels.
	Immune cell type	Summary effect size	Effect size p-value	Effect size FDR	Effect size FDR (%)	Number of studies
Non-severe viral infection vs healthy controls	CD14+ monocytes	1.11609	1.04e-22	1.3e-21	1.3e-19	24
	Total monocytes	1.10195	1.21e-13	4.33e-13	4.33e-11	25
	M1 macrophages	0.8816	1.23e-15	6.16e-15	6.16e-13	24
	Plasma cells	0.388384	0.00165	0.00374	0.374	24
	Plasmacytoid DCs	0.30963	0.0013	0.00324	0.324	24
	CD56dim NK cells	0.196292	0.0243	0.0433	4.33	13
	Neutrophils	0.182264	0.042	0.0701	7.01	25
	Total granulocytes	0.101043	0.293	0.407	40.7	25
	CD16+ monocytes	0.0520781	0.637	0.724	72.4	25
	Mast cells	0.0492298	0.479	0.63	63	17
	γδ T cells	0.0435838	0.603	0.717	71.7	15
	M0 macrophages	0.0359438	0.677	0.736	73.6	16
	Memory B cells	0.0136434	0.86	0.86	86	16
	Hematopoietic progenitors	-0.020821	0.738	0.769	76.9	22
	Myeloid DCs	-0.0965997	0.563	0.704	70.4	9
	Basophils	-0.10124	0.118	0.185	18.5	25
	Total NK cells	-0.105038	0.268	0.394	39.4	25
	CD56bright NK cells	-0.196087	0.0207	0.0398	3.98	23
	Eosinophils	-0.283713	0.00642	0.0134	1.34	21
	M2 macrophages	-0.483384	0.00108	0.003	0.3	25
	CD8+ αβ T cells	-0.58333	3.13e-14	1.31e-13	1.31e-11	25
	CD4+ αβ T cells	-0.605252	3.82e-09	1.2e-08	1.2e-06	25
	Total B cells	-0.75162	5.02e-17	4.19e-16	4.19e-14	25
	Naïve B cells	-0.802887	1.24e-25	3.09e-24	3.09e-22	25
	Total T cells	-0.819514	2.9e-16	1.81e-15	1.81e-13	25
Severe viral infection vs healthy controls	M1 macrophages	1.35547	9.26e-12	5.12e-11	5.12e-09	15
	Neutrophils	1.24222	1.65e-17	4.12e-16	4.12e-14	15
	Total granulocytes	1.16237	7.9e-15	9.88e-14	9.88e-12	15
	Plasma cells	0.925796	1.66e-05	4.16e-05	0.00416	15
	CD14+ monocytes	0.897515	1.57e-10	6.56e-10	6.56e-08	15
	Hematopoietic progenitors	0.851428	0.000469	0.000733	0.0733	15
	M2 macrophages	0.631072	2.25e-06	7.02e-06	0.000702	15
	CD56dim NK cells	0.381187	0.000101	0.00018	0.018	8
	CD56dim NK cells	0.381187	0.000101	0.00018	0.018	8
	Total monocytes	0.14719	0.502	0.523	52.3	15
	Memory B cells	0.130554	0.589	0.589	58.9	8
	Myeloid DCs	-0.483263	0.00201	0.00295	0.295	4
	Basophils	-0.296393	0.0256	0.0291	2.91	15
	Eosinophils	-0.431429	0.0075	0.0104	1.04	11
	Total B cells	-0.470148	0.02	0.025	2.5	15
	M0 macrophages	-0.506158	0.0104	0.0137	1.37	9
	CD8+ αβ T cells	-0.734213	1.02e-05	2.84e-05	0.00284	15
	CD56bright NK cells	-0.843308	4.73e-05	9.09e-05	0.00909	15
	Total NK cells	-0.850037	3.95e-05	8.97e-05	0.00897	15
	CD4+ αβ T cells	-0.858098	0.000108	0.00018	0.018	15
	γδ T cells	-0.889985	4.32e-05	9.01e-05	0.00901	5
	Naïve B cells	-1.12209	4.07e-14	3.39e-13	3.39e-11	15
	CD16+ monocytes	-1.15838	1.44e-08	5.13e-08	5.13e-06	15
	Total T cells	-1.37228	1.02e-11	5.12e-11	5.12e-09	15
	Mast cells	-1.48848	0.021	0.025	2.5	5
Severe viral infection vs non-severe viral infection	Total granulocytes	1.0093	1.82e-08	1.51e-07	1.51e-05	9
	Neutrophils	0.98517	6.94e-08	4.33e-07	4.33e-05	9
	M2 macrophages	0.762392	2.5e-10	3.12e-09	3.12e-07	8
	Hematopoietic progenitors	0.431778	0.0117	0.0338	3.38	9
	M1 macrophages	0.290996	0.0862	0.154	15.4	9
	Plasma cells	0.22709	0.329	0.515	51.5	9
	CD14+ monocytes	0.103927	0.269	0.448	44.8	9
	Memory B cells	0.0776299	0.46	0.639	63.9	6
	Plasmacytoid DCs	0.0604051	0.63	0.75	75	9
	M0 macrophages	-0.0177754	0.866	0.866	86.6	7
	Basophils	-0.0246779	0.851	0.866	86.6	9
	Mast cells	-0.0436928	0.808	0.866	86.6	3
	CD56dim NK cells	-0.0491505	0.679	0.771	77.1	5
	Total B cells	-0.0801883	0.542	0.677	67.7	9
	Eosinophils	-0.141994	0.506	0.666	66.6	7
	CD8+ αβ T cells	-0.160668	0.37	0.544	54.4	9
	Naïve B cells	-0.268059	0.0122	0.0338	3.38	9
	Myeloid DCs	-0.296023	0.0172	0.0391	3.91	5
	γδ T cells	-0.422341	0.0152	0.0381	3.81	3
	Total T cells	-0.453783	0.0825	0.154	15.4	9
	Total monocytes	-0.496829	1.61e-05	5.76e-05	0.00576	9
	CD4+ αβ T cells	-0.515391	0.0461	0.096	9.6	9
	CD16+ monocytes	-0.876723	6.92e-19	1.73e-17	1.73e-15	9
	Total NK cells	-1.0268	2.7e-07	1.13e-06	0.000113	9
	CD56bright NK cells	-1.05498	9.05e-08	4.53e-07	4.53e-05	9
	Key:
	Significant cell types, increased
	Significant cell types, decreased

### Sheet: Table S5 Gene modules
gene	Module	Correlation with severity	Severe vs non-severe effect size	Severe vs non-severe FDR
TXN	1	0.493689	1.65245	2e-74
ORM1	1	0.15676	1.57798	4.77e-72
PFKFB4	1	0.426608	1.49904	4.69e-62
SLPI	1	0.362328	1.43757	2.71e-65
BCL6	1	0.353734	1.31545	4.41e-56
NQO2	1	0.23202	1.26462	8.14e-49
AQP9	1	0.408867	1.19214	4.7e-50
ANXA3	1	0.524495	1.0736	7.38e-42
DOK3	1	0.443172	1.06786	5.89e-42
KLHL2	1	0.200439	1.01295	1.09e-38
TYK2	1	-0.0206027	1.01284	1.31e-35
TLN1	1	0.155283	0.878569	4.78e-31
ACSL1	1	0.375919	0.803993	2.31e-29
SRGN	1	0.378487	0.687706	1.04e-20
GRN	1	0.508289	0.579337	3.52e-16
ADM	1	0.555876	0.53446	3.2e-16
NUCB1	1	0.3783	0.475665	1.16e-11
TLR2	1	0.248152	0.383822	6.12e-07
BCL2A1	1	0.327656	0.180801	0.00066868
CAMP	2	0.404605	1.53569	1.32e-75
LCN2	2	0.346006	1.40008	7.32e-65
DEFA4	2	0.293762	1.34659	1.44e-57
CTSG	2	0.283559	1.30985	1.3e-66
CEACAM8	2	0.310241	1.29935	1.31e-57
BCAT1	2	0.412944	1.25726	1.08e-55
BTBD7	2	0.218109	1.22681	1.06e-45
KIF15	2	0.431516	1.18713	2.41e-54
AZU1	2	0.26854	1.16661	1.74e-58
CEP55	2	0.447407	1.15965	2.76e-58
PRC1	2	0.371841	1.15693	2.3e-56
HMMR	2	0.461732	1.06089	1.15e-51
BCL2L11	2	0.393457	1.0171	2.58e-39
CDT1	2	0.420882	0.956928	1.5e-40
TCEAL9	2	0.345533	0.904792	1.62e-41
OLR1	2	0.331659	0.892723	1.47e-42
TRIP13	2	0.388341	0.869048	1.07e-34
ELL2	2	0.412385	0.739169	7.34e-25
SOCS6	2	0.231643	0.69184	8.49e-21
IGFBP2	2	0.261137	0.659467	2.89e-22
ATP8B4	2	0.478308	0.611544	8.36e-18
KIF23	2	0.469365	0.313153	1.09e-07
UBE2L6	3	0.286069	-1.84137	9.42e-79
CASP7	3	0.0879584	-1.44346	1.46e-58
OASL	3	0.54489	-1.32081	1.52e-54
TMEM123	3	0.163276	-1.31603	1.08e-51
VRK2	3	0.24697	-1.26492	1.46e-49
NAPA	3	0.163952	-1.09419	1.64e-41
CCL2	3	0.260419	-1.09083	1.3e-66
MAFB	3	0.323496	-1.0887	1.88e-38
VAMP5	3	0.458831	-1.07286	1.15e-38
ATG3	3	0.177537	-1.01439	4.36e-38
FAM8A1	3	0.0845089	-0.888274	1.22e-27
LAPTM4A	3	-0.117358	-0.842389	3.61e-29
ANXA2	3	0.12645	-0.804085	2.18e-26
SSR2	3	-0.342532	-0.803444	3.69e-21
IFITM3	3	0.586564	-0.409044	6.1e-07
POMP	3	0.306497	-0.359051	6.49e-11
IFITM1	3	0.544994	-0.291345	0.00115117
CREG1	3	0.332744	-0.236231	9.71e-05
SCAND1	3	0.195731	-0.0401971	0.470372
RAD23B	3	-0.0416329	0.180352	0.542277
H1-0	3	0.449946	0.505428	2.97e-12
IFITM2	3	0.488772	0.768694	2.58e-26
FURIN	3	0.172122	0.881201	5.33e-30
HLA-DPB1	4	-0.406744	-1.82096	1.64e-81
SMYD2	4	-0.391038	-1.39404	1.67e-57
SIDT1	4	-0.435746	-1.39135	2.3e-61
TRIB2	4	-0.293625	-1.34852	1.2e-57
DOK2	4	-0.260782	-1.23553	2.23e-52
KLRB1	4	-0.489114	-1.13352	2.03e-49
EXOC2	4	-0.22011	-1.10719	2.4e-45
BUB3	4	-0.396691	-1.10629	8.75e-42
KLRG1	4	-0.383978	-0.969777	1.14e-32
PRSS23	4	-0.326956	-0.956936	1.9e-30
KLRD1	4	-0.265304	-0.890527	7.73e-28
PRF1	4	-0.24063	-0.889834	8.6e-30
USP11	4	-0.397367	-0.850779	7.63e-30
BANF1	4	-0.214992	-0.841869	1.65e-25
CHMP7	4	-0.47433	-0.838044	3.29e-28
RBM15B	4	-0.368362	-0.810446	3.64e-22
MAP3K4	4	-0.4242	-0.808593	1.45e-25
ITGB7	4	-0.251334	-0.748064	2.12e-22
EPHX2	4	-0.461086	-0.694261	1.46e-18
IL7R	4	-0.400445	-0.685993	2.09e-19
DDB1	4	-0.405558	-0.668728	3.59e-18
LRBA	4	-0.41495	-0.636107	1.63e-16
TRAF5	4	-0.536524	-0.604844	2.18e-13
ARHGAP45	4	-0.376202	-0.592965	2.09e-14
CCR7	4	-0.400299	-0.56647	5.13e-12
PITPNC1	4	-0.514756	-0.542489	5.99e-12
TRAF3IP3	4	-0.384548	-0.535074	7.38e-13
LTBP3	4	-0.432047	-0.508749	6.66e-11
FBLN5	4	-0.303202	-0.508479	4.31e-11
TRIM28	4	-0.359044	-0.506539	2.64e-12
PIK3R1	4	-0.33223	-0.322649	1.87e-05
EZH1	4	-0.291278	0.142648	0.229391
